# Excess GDNF associates with a subtype of schizophrenia with enhanced dopamine and increased prefrontal dysfunction

**DOI:** 10.1101/2025.08.11.25333355

**Authors:** Isabel Runneberger, Daniel R. Garton, Peyman Choopanian, Ana R Montaño-Rodríguez, Mehdi Mirzaie, Funda Orhan, Vladislav Yakimov, Joanna Moussiopoulou, Vilma Iivanainen, Soophie Olfat, CDP-Working group, Andrea Schmitt, Peter Falkai, Salla E Keskitalo, Markku T Varjosalo, Simon Cervenka, Carl M Sellgren, Sophie Erhardt, Fredrik Fagerström-Billai, Anastasios Damdimopoulos, Göran Engberg, Elias Wagner, Florian J. Raabe, Jaan-Olle Andressoo

**Affiliations:** Division of Neurogeriatrics, Department of Neurobiology, Care Sciences and Society (NVS), Karolinska Institutet; Stockholm, Sweden; Department of Pharmacology, Faculty of Medicine, Neuroscience Center & Helsinki Institute of Life Science, University of Helsinki; Helsinki, Finland; Department of Pharmacology, Faculty of Medicine, University of Helsinki, Helsinki, Finland; Department of Physiology and Pharmacology, Karolinska Institutet, Stockholm, Sweden; Department of Psychiatry and Psychotherapy, LMU Hospital, LMU Munich, 80336 Munich, Germany; International Max Planck Research School for Translational Psychiatry (IMPRS-TP), 80804 Munich, Germany; Max Planck Institute of Psychiatry, 80804 Munich, Germany; Evidence-based Psychiatry and Psychotherapy, Faculty of Medicine, University of Augsburg, Augsburg, Germany (CDP working group); Department of Psychiatry, Psychotherapy and Psychosomatics, Medical Faculty, University of Augsburg, BKH Augsburg, Augsburg, Germany. (CDP working group); German Center for Mental Health (DZPG), partner site Munich-Augsburg; Laboratory of Neurosciences (LIM-27), Institute of Psychiatry, University of São Paulo (USP), São Paulo-SP 05403-903, Brazil; Institute of Biotechnology, Helsinki Institute of Life Science HiLIFE, University of Helsinki, Helsinki, Finland; Helsinki Proteomics Center, University of Helsinki, Helsinki, Finland; Department of Biochemistry and Developmental Biology and Translational Cancer Medicine Program, Faculty of Medicine, University of Helsinki, Helsinki, Finland; Department of Medical Sciences, Psychosis Research and Preventive Psychiatry, Uppsala University, Uppsala, Sweden; Centre for Psychiatry Research, Department of Clinical Neuroscience, Karolinska Institutet & Stockholm Health Care Services, Region Stockholm, Sweden; Bioinformatics and Expression Core Facility, Karolinska Institutet, Stockholm, Sweden; Department of Medicine, Huddinge, Karolinska Institutet, Stockholm, Sweden; Institute of Sport Science and Innovations, Lithuanian Sports University, Kaunas, Lithuania

## Abstract

Schizophrenia (SCZ) displays a heterogeneous etiology. In about half of the patients, first-episode psychosis (FEP) associates with increased levels of striatal dopamine (DA), while cognitive and negative symptoms associate with reduced DA function in the prefrontal cortex (PFC). However, the mechanism underlying these changes in DA is unclear. Abnormal increase in glial cell-line derived neurotrophic factor (GDNF) leads to similar SCZ-like symptoms in mice, but its relevance in patients has remained uncertain. Here, we use omics to examine three patient cohorts and identify a subgroup of patients with elevated GDNF. High GDNF associates with increased DA in cerebrospinal fluid, reduced DA-related PFC gene expression, aggravated negative SCZ symptoms, and a specific serum proteomics pattern. Post-mortem analysis revealed a GDNF-high specific striatal gene expression with significant overlap between mice and patients. Collectively, our data suggest a mechanism for DA imbalance in a subgroup of patients with SCZ.
