## Extended Data Table 1 for "Excess GDNF associates with a subtype of schizophrenia with enhanced dopamine and increased prefrontal dysfunction"

### Sheet: SCZ patients
Ensembl	Entrez HS	Symbol HS	Entrez MM	Symbol MM	LogFC	t	P Value	FDR	B
ENSG00000001084	2729	GCLC	14629	Gclc	-0.228433	-3.2883	0.00158668	0.0959582	-1.1953
ENSG00000003989	6542	SLC7A2	11988	Slc7a2	0.584151	4.23743	6.85445e-05	0.0648655	1.50633
ENSG00000004799	5166	PDK4	27273	Pdk4	0.606724	3.48134	0.000868773	0.0829989	-0.681702
ENSG00000005022	292	SLC25A5	11740	Slc25a5	-0.265108	-3.20423	0.00204937	0.0994436	-1.41257
ENSG00000006116	10368	CACNG3	54376	Cacng3	-0.356806	-3.47365	0.000890202	0.0829989	-0.702533
ENSG00000006128	6863	TAC1	21333	Tac1	-0.316069	-3.68704	0.000447408	0.0759172	-0.112916
ENSG00000007255	79090	TRAPPC6A	67091	Trappc6a	-0.141419	-3.53029	0.000743338	0.0785655	-0.548303
ENSG00000007520	115939	TSR3	68327	Tsr3	-0.231833	-3.23111	0.00188919	0.0974627	-1.34353
ENSG00000010256	7384	UQCRC1	22273	Uqcrc1	-0.229866	-3.19902	0.00208183	0.0994436	-1.4259
ENSG00000012963	55148	UBR7			-0.257403	-3.37241	0.00122351	0.0886339	-0.974014
ENSG00000015171	10771	ZMYND11	66505	Zmynd11	-0.108895	-3.45272	0.00095113	0.084107	-0.759107
ENSG00000015475	637	BID	12122	Bid	-0.267466	-3.22976	0.00189697	0.0974627	-1.34702
ENSG00000015520	29881	NPC1L1	237636	Npc1l1	0.254553	3.35377	0.00129647	0.0891318	-1.02338
ENSG00000017483	92745	SLC38A5	209837	Slc38a5	-0.410916	-3.41248	0.0010795	0.0863408	-0.867212
ENSG00000023228	4719	NDUFS1			-0.244446	-3.30446	0.00150984	0.0937743	-1.15308
ENSG00000025796	11231	SEC63	140740	Sec63	-0.203819	-3.71835	0.000403674	0.0751686	-0.0245216
ENSG00000031003	51306	FAM13B	225358	Fam13b	-0.278868	-3.35438	0.00129402	0.0891318	-1.02176
ENSG00000034713	11345	GABARAPL2	93739	Gabarapl2	-0.168711	-3.3733	0.00122011	0.0886339	-0.971641
ENSG00000037042	27175	TUBG2	103768	Tubg2	-0.200047	-3.39586	0.00113719	0.0873516	-0.911624
ENSG00000039068	999	CDH1	12550	Cdh1	-0.555447	-3.44419	0.00097708	0.084107	-0.782101
ENSG00000040275	54908	SPDL1	70385	Spdl1	-0.191914	-3.77857	0.000330744	0.0737055	0.146872
ENSG00000049167	1161	ERCC8	71991	Ercc8	-0.147313	-3.37933	0.00119739	0.0886339	-0.955622
ENSG00000053702	83714	NRIP2		Gm44596	-0.386381	-3.77025	0.000340003	0.0737055	0.123111
ENSG00000054523	23095	KIF1B	16561	Kif1b	-0.125713	-3.32358	0.00142347	0.0924752	-1.10296
ENSG00000060566	84699	CREB3L3	208677	Creb3l3	0.136295	3.34583	0.00132881	0.0891318	-1.04436
ENSG00000060762	51660	MPC1	55951	Mpc1	-0.18044	-4.06207	0.000126485	0.0648655	0.97611
ENSG00000064102	55726	INTS13	71177	Ints13	-0.273314	-3.34674	0.00132506	0.0891318	-1.04195
ENSG00000064419	23534	TNPO3	320938	Tnpo3	0.227726	3.29805	0.00153992	0.0942332	-1.16986
ENSG00000065057	4913	NTHL1	18207	Nthl1	-0.214635	-3.33117	0.0013905	0.0907351	-1.08301
ENSG00000066651	60487	TRMT11	73681	Trmt11	-0.250866	-3.76886	0.000341583	0.0737055	0.119122
ENSG00000066697	91283	MSANTD3	66665	Msantd3	-0.16884	-4.08793	0.000115655	0.0648655	1.05351
ENSG00000067182	7132	TNFRSF1A	21937	Tnfrsf1a	0.392939	3.6251	0.000547628	0.0771891	-0.286443
ENSG00000068654	25885	POLR1A	20019	Polr1a	0.183861	3.1981	0.00208764	0.0994436	-1.42826
ENSG00000068831	10235	RASGRP2	19395	Rasgrp2	-0.541287	-3.38669	0.00117023	0.0882667	-0.936053
ENSG00000069399	602	BCL3	12051	Bcl3	0.247021	3.21575	0.00197922	0.0994116	-1.38303
ENSG00000072786	6793	STK10	20868	Stk10	0.129487	3.45983	0.000930003	0.084107	-0.739915
ENSG00000072803	23291	FBXW11	103583	Fbxw11	-0.185804	-3.4413	0.000986028	0.084107	-0.789887
ENSG00000073584	6605	SMARCE1	57376	Smarce1	-0.170252	-3.32043	0.00143736	0.0927683	-1.11122
ENSG00000073792	10644	IGF2BP2	319765	Igf2bp2	0.323352	3.42039	0.00105304	0.0863408	-0.846025
ENSG00000074603	54878	DPP8	74388	Dpp8	-0.175263	-3.35243	0.0013019	0.0891318	-1.02694
ENSG00000075407	7587	ZNF37A			0.216178	3.19938	0.00207955	0.0994436	-1.42497
ENSG00000075420	64778	FNDC3B	72007	Fndc3b	0.268479	3.49814	0.000823607	0.0827915	-0.636047
ENSG00000075790	55973	BCAP29			-0.334334	-4.32846	4.96187e-05	0.0597472	1.78639
ENSG00000075891	5076	PAX2	18504	Pax2	0.147907	3.35299	0.00129963	0.0891318	-1.02545
ENSG00000077238	3566	IL4R	16190	Il4ra	0.344874	3.35508	0.00129121	0.0891318	-1.01991
ENSG00000077616	10003	NAALAD2			-0.306114	-3.25964	0.00173208	0.0974627	-1.26981
ENSG00000078070	56922	MCCC1	72039	Mccc1	-0.183144	-3.33078	0.00139216	0.0907351	-1.08402
ENSG00000080845	22839	DLGAP4	228836	Dlgap4	0.233071	3.45973	0.000930299	0.084107	-0.740187
ENSG00000080854	22997	IGSF9B	235086	Igsf9b	0.204502	3.76425	0.00034685	0.0737055	0.105956
ENSG00000081019	54665	RSBN1	229675	Rsbn1	0.336588	3.66643	0.000478641	0.0759172	-0.170875
ENSG00000083312	3842	TNPO1	238799	Tnpo1	0.426512	3.41394	0.00107456	0.0863408	-0.863297
ENSG00000083937	25978	CHMP2B	68942	Chmp2b	-0.283386	-3.19735	0.00209232	0.0994436	-1.43016
ENSG00000084710	22979	EFR3B	668212	Efr3b	-0.240759	-3.30097	0.00152613	0.0940258	-1.16221
ENSG00000085265	2219	FCN1	14134	Fcnb	0.206562	3.27222	0.00166681	0.0968697	-1.23718
ENSG00000085788	23259	DDHD2	72108	Ddhd2	-0.221198	-3.45014	0.000958919	0.084107	-0.766075
ENSG00000085999	8438	RAD54L	19366	Rad54l	0.203582	3.46205	0.000923494	0.084107	-0.733912
ENSG00000086589	55696	RBM22	66810	Rbm22	-0.201799	-3.34346	0.00133859	0.0892647	-1.05061
ENSG00000088280	55616	ASAP3			0.233192	3.34501	0.00133217	0.0891318	-1.04652
ENSG00000088812	8455	ATRN	11990	Atrn	-0.238519	-3.24943	0.00178684	0.0974627	-1.29625
ENSG00000089169	22895	RPH3A	19894	Rph3a	-0.411842	-3.66336	0.000483465	0.0759172	-0.179485
ENSG00000090674	57192	MCOLN1	94178	Mcoln1	-0.246361	-3.63188	0.000535691	0.0771891	-0.267534
ENSG00000091640	9552	SPAG7	216873	Spag7	-0.172119	-3.65542	0.000496162	0.0762764	-0.201742
ENSG00000096063	6732	SRPK1	20815	Srpk1	-0.197882	-3.36579	0.00124894	0.0888581	-0.991548
ENSG00000099622	1153	CIRBP	12696	Cirbp	-0.320165	-3.25423	0.00176089	0.0974627	-1.28383
ENSG00000099624	513	ATP5F1D	66043	Atp5d	-0.217574	-3.53268	0.000737681	0.0785655	-0.541763
ENSG00000099860	4616	GADD45B	17873	Gadd45b	0.871096	3.81037	0.000297492	0.0737055	0.238088
ENSG00000099875	2872	MKNK2	17347	Mknk2	0.438409	3.69909	0.000430065	0.0759172	-0.0789484
ENSG00000099901	5902	RANBP1	19385	Ranbp1	-0.212456	-3.7858	0.000322887	0.0737055	0.167564
ENSG00000100077	157	GRK3	320129	Grk3	-0.334845	-3.71846	0.000403528	0.0751686	-0.0242098
ENSG00000100099	89781	HPS4	192232	Hps4	0.141231	3.36473	0.00125308	0.0888581	-0.994367
ENSG00000100372	10478	SLC25A17	20524	Slc25a17	-0.285191	-3.84269	0.000266998	0.0737055	0.331242
ENSG00000100439	63874	ABHD4	105501	Abhd4	0.21457	3.31636	0.00145555	0.0933545	-1.12192
ENSG00000100490	8814	CDKL1	71091	Cdkl1	0.226065	3.27871	0.00163403	0.0966144	-1.22029
ENSG00000100626	57452	GALNT16	108760	Galnt16	0.240699	3.23551	0.0018641	0.0974627	-1.33219
ENSG00000100823	328	APEX1	11792	Apex1	-0.217513	-3.53968	0.000721321	0.0785655	-0.522561
ENSG00000100938	51292	GMPR2			-0.204902	-3.53447	0.000733453	0.0785655	-0.536842
ENSG00000101040	23613	ZMYND8	228880	Zmynd8	0.298212	3.37527	0.00121264	0.0886339	-0.966409
ENSG00000101134	55816	DOK5	76829	Dok5	-0.306557	-3.59404	0.000605585	0.0771891	-0.37272
ENSG00000101236	11237	RNF24	51902	Rnf24	0.233693	3.47924	0.000874569	0.0829989	-0.687387
ENSG00000101421	128866	CHMP4B	75608	Chmp4b	-0.164255	-3.4186	0.00105899	0.0863408	-0.850838
ENSG00000101782	8780	RIOK3	66878	Riok3	0.221499	3.25675	0.00174744	0.0974627	-1.27731
ENSG00000101849	6907	TBL1X	21372	Tbl1x	0.307759	3.63421	0.000531655	0.0771891	-0.261045
ENSG00000102317	5935	RBM3	19652	Rbm3	-0.823535	-3.50887	0.000795945	0.0813682	-0.606821
ENSG00000102974	10664	CTCF	13018	Ctcf	-0.159566	-4.18363	8.28357e-05	0.0648655	1.34232
ENSG00000103154	54550	NECAB2	117148	Necab2	-0.329704	-3.34845	0.00131807	0.0891318	-1.03745
ENSG00000103197	7249	TSC2	22084	Tsc2	-0.213715	-3.21571	0.00197944	0.0994116	-1.38313
ENSG00000103343	7727	ZNF174	385674	Zfp174	-0.142323	-3.66756	0.000476873	0.0759172	-0.167696
ENSG00000104671	10671	DCTN6	22428	Dctn6	-0.187568	-3.45516	0.000943833	0.084107	-0.752527
ENSG00000104765	665	BNIP3L	12177	Bnip3l	-0.231617	-3.23235	0.00188211	0.0974627	-1.34035
ENSG00000104872	55011	PIH1D1	68845	Pih1d1	-0.177049	-4.0556	0.000129342	0.0648655	0.956801
ENSG00000104889	10535	RNASEH2A	69724	Rnaseh2a	-0.210789	-3.59888	0.000596198	0.0771891	-0.359325
ENSG00000104918	56729	RETN	57264	Retn	0.177336	3.29336	0.00156224	0.0950511	-1.1821
ENSG00000105559	57664	PLEKHA4	69217	Plekha4	0.176075	3.52791	0.000749023	0.0785655	-0.554824
ENSG00000106153	51142	CHCHD2	14004	Chchd2	-0.237019	-3.25359	0.00176432	0.0974627	-1.28548
ENSG00000106268	4521	NUDT1	17766	Nudt1	-0.254346	-3.25472	0.00175828	0.0974627	-1.28257
ENSG00000106399	6119	RPA3	68240	Rpa3	-0.331564	-3.24958	0.00178605	0.0974627	-1.29588
ENSG00000106772	158471	PRUNE2	353211	Prune2	-0.222211	-3.66122	0.000486863	0.0759172	-0.185499
ENSG00000107105	1993	ELAVL2	15569	Elavl2	-0.324787	-3.68172	0.000455282	0.0759172	-0.127904
ENSG00000107242	8395	PIP5K1B	18719	Pip5k1b	-0.312636	-3.20229	0.00206141	0.0994436	-1.41754
ENSG00000107672	54780	NSMCE4A	67872	Nsmce4a	-0.333374	-3.47657	0.000882017	0.0829989	-0.694637
ENSG00000108551	51655	RASD1	19416	Rasd1	0.685367	4.12236	0.000102616	0.0648655	1.15698
ENSG00000108924	3131	HLF	217082	Hlf	-0.325329	-3.4403	0.000989124	0.084107	-0.792565
ENSG00000108932	9120	SLC16A6	104681	Slc16a6	0.506917	3.75724	0.000355004	0.0737055	0.0859639
ENSG00000109180	54940	OCIAD1	68095	Ociad1	-0.246519	-3.37289	0.00122168	0.0886339	-0.972737
ENSG00000109501	7466	WFS1	22393	Wfs1	0.359225	3.85354	0.000257441	0.0737055	0.362651
ENSG00000109572	1182	CLCN3	12725	Clcn3	-0.116209	-3.23512	0.00186635	0.0974627	-1.33321
ENSG00000109758	3083	HGFAC	54426	Hgfac	0.212096	3.37806	0.00120213	0.0886339	-0.958984
ENSG00000109929	6309	SC5D	235293	Sc5d	-0.220568	-3.4875	0.000851932	0.0829989	-0.664964
ENSG00000110696	10944	C11orf58	56372	1110004F10Rik	-0.183195	-3.81362	0.00029428	0.0737055	0.247435
ENSG00000111057	3875	KRT18	16668	Krt18	0.210173	3.82175	0.000286398	0.0737055	0.270818
ENSG00000111215	11272	PRR4			-0.231712	-3.6289	0.000540903	0.0771891	-0.275842
ENSG00000111241	2251	FGF6	14177	Fgf6	0.160811	3.41503	0.00107092	0.0863408	-0.860395
ENSG00000111371	81539	SLC38A1	105727	Slc38a1	-0.251198	-3.2059	0.00203905	0.0994436	-1.40829
ENSG00000111652	50813	COPS7A	26894	Cops7a	-0.195259	-3.3113	0.00147842	0.0936288	-1.13519
ENSG00000112146	26268	FBXO9	71538	Fbxo9	-0.338814	-4.41027	3.70073e-05	0.0597472	2.04076
ENSG00000112981	8382	NME5	75533	Nme5	-0.430525	-3.26413	0.00170849	0.0974627	-1.25817
ENSG00000113073	83697	SLC4A9	240215	Slc4a9	0.147242	3.5475	0.000703482	0.0785655	-0.501118
ENSG00000113369	57561	ARRDC3	105171	Arrdc3	0.581126	3.65921	0.000490056	0.0759172	-0.191112
ENSG00000113916	604	BCL6	12053	Bcl6	0.535377	3.82058	0.000287517	0.0737055	0.267459
ENSG00000114026	4968	OGG1	18294	Ogg1	-0.271552	-4.08327	0.000117539	0.0648655	1.03953
ENSG00000114346	1894	ECT2	13605	Ect2	-0.303808	-3.30996	0.00148453	0.0937208	-1.1387
ENSG00000114354	10342	TFG	21787	Tfg	-0.128941	-3.2818	0.00161865	0.0966144	-1.21226
ENSG00000114999	150465	TTL	69737	Ttl	-0.288407	-4.15121	9.27905e-05	0.0648655	1.24408
ENSG00000115204	4358	MPV17	17527	Mpv17	-0.129906	-3.5689	0.000656732	0.0785655	-0.442212
ENSG00000115286	374291	NDUFS7	75406	Ndufs7	-0.213222	-3.39139	0.00115316	0.0876357	-0.923521
ENSG00000115365	10314	LANCL1			-0.262771	-3.82797	0.000280491	0.0737055	0.288768
ENSG00000115514	10190	TXNDC9	98258	Txndc9	-0.29339	-3.70464	0.000422293	0.0752615	-0.063277
ENSG00000115556	84812	PLCD4	18802	Plcd4	0.401786	3.59566	0.000602429	0.0771891	-0.36824
ENSG00000115758	4953	ODC1	18263	Odc1	0.308327	3.58773	0.000618055	0.0782831	-0.390193
ENSG00000115827	80067	DCAF17	75763	Dcaf17	-0.235963	-4.06036	0.000127236	0.0648655	0.970998
ENSG00000115841	151393	RMDN2	381110	Rmdn2	-0.347712	-4.37085	4.26387e-05	0.0597472	1.91787
ENSG00000116001	7072	TIA1	21841	Tia1	-0.217262	-3.4944	0.000833458	0.0829989	-0.646216
ENSG00000116584	9181	ARHGEF2	16800	Arhgef2	-0.160396	-3.19044	0.00213636	0.0998242	-1.44781
ENSG00000116761	1491	CTH	107869	Cth	0.388041	3.603	0.000588288	0.0771891	-0.347873
ENSG00000116774	56944	OLFML3	99543	Olfml3	-0.386513	-3.42945	0.0010235	0.0850459	-0.821738
ENSG00000116918	7257	TSNAX	53424	Tsnax	-0.357462	-3.55435	0.000688178	0.0785655	-0.48228
ENSG00000117262	653519	GPR89A	67549	Gpr89	-0.161354	-3.38717	0.00116846	0.0882667	-0.934767
ENSG00000118855	64747	MFSD1	66868	Mfsd1	-0.23852	-3.51157	0.000789138	0.0810839	-0.599473
ENSG00000119446	92400	RBM18	67889	Rbm18	-0.230847	-3.66319	0.000483733	0.0759172	-0.179961
ENSG00000119707	58517	RBM25	67039	Rbm25	-0.193762	-3.74656	0.000367773	0.0743751	0.0555688
ENSG00000119965	80007	C10orf88	68277	2310057M21Rik	-0.229769	-3.20657	0.00203491	0.0994436	-1.40657
ENSG00000120068	3218	HOXB8	15416	Hoxb8	0.164406	3.53175	0.000739863	0.0785655	-0.544291
ENSG00000120437	39	ACAT2	224530	Acat3	-0.257554	-3.62684	0.000544536	0.0771891	-0.281586
ENSG00000120685	80209	PROSER1	212127	Proser1	-0.25162	-3.43609	0.00100232	0.084107	-0.803881
ENSG00000121390	55269	PSPC1	66645	Pspc1	-0.315293	-3.33078	0.00139218	0.0907351	-1.08404
ENSG00000122042	5412	UBL3	24109	Ubl3	-0.195026	-3.5438	0.000711862	0.0785655	-0.511259
ENSG00000122085	130916	MTERF4	69821	Mterf4	-0.164609	-3.43808	0.000996049	0.084107	-0.798523
ENSG00000123213	57486	NLN	75805	Nln	0.225164	3.20013	0.00207489	0.0994436	-1.42307
ENSG00000123545	29078	NDUFAF4	68493	Ndufaf4	-0.368107	-4.09744	0.000111904	0.0648655	1.08203
ENSG00000123737	5393	EXOSC9	50911	Exosc9	-0.143339	-3.34042	0.00135125	0.089516	-1.05863
ENSG00000124205	1908	EDN3	13616	Edn3	-0.352116	-3.2805	0.00162507	0.0966144	-1.21562
ENSG00000124299	5184	PEPD	18624	Pepd	-0.168897	-3.52792	0.000748987	0.0785655	-0.554783
ENSG00000124370	84693	MCEE	73724	Mcee	-0.244231	-3.36309	0.0012595	0.0890004	-0.998726
ENSG00000124532	57380	MRS2	380836	Mrs2	-0.25693	-3.41415	0.00107388	0.0863408	-0.862754
ENSG00000124762	1026	CDKN1A	12575	Cdkn1a	0.597687	3.7767	0.000332805	0.0737055	0.141525
ENSG00000125848	23767	FLRT3	71436	Flrt3	-0.327614	-3.35415	0.00129495	0.0891318	-1.02237
ENSG00000126581	8678	BECN1	56208	Becn1	-0.377326	-3.78992	0.000318483	0.0737055	0.179386
ENSG00000127074	6003	RGS13	246709	Rgs13	-0.410535	-3.29809	0.00153972	0.0942332	-1.16975
ENSG00000127418	53834	FGFRL1	116701	Fgfrl1	0.270296	3.78776	0.000320784	0.0737055	0.173189
ENSG00000127526	79939	SLC35E1	270066	Slc35e1	0.207031	3.1876	0.00215472	0.0999859	-1.45506
ENSG00000127585	146330	FBXL16	214931	Fbxl16	-0.153727	-3.23555	0.00186388	0.0974627	-1.33209
ENSG00000128654	10651	MTX2	53375	Mtx2	-0.257595	-3.68607	0.000448844	0.0759172	-0.11567
ENSG00000128872	29767	TMOD2	50876	Tmod2	-0.240527	-3.43654	0.0010009	0.084107	-0.802672
ENSG00000129103	25870	SUMF2	67902	Sumf2	-0.206355	-3.68304	0.000453317	0.0759172	-0.124189
ENSG00000129128	60559	SPCS3	76219	Arxes1	-0.122563	-3.19335	0.00211772	0.0994639	-1.44038
ENSG00000129625	7905	REEP5	13476	Reep5	-0.209251	-3.40131	0.00111796	0.0869292	-0.897081
ENSG00000129657	6397	SEC14L1	74136	Sec14l1	-0.224985	-3.5354	0.000731282	0.0785655	-0.534304
ENSG00000130244	147965	FAM98C	73833	Fam98c	-0.180244	-3.54267	0.000714454	0.0785655	-0.514371
ENSG00000130656	3050	HBZ	15126	Hba-x	0.166185	3.55075	0.000696177	0.0785655	-0.492178
ENSG00000130766	83667	SESN2			0.315237	3.47214	0.000894467	0.0830123	-0.706618
ENSG00000131480	314	AOC2	237940	Aoc2	0.252641	3.49187	0.000840199	0.0829989	-0.653106
ENSG00000131495	4695	NDUFA2	17991	Ndufa2	-0.158442	-3.23402	0.00187256	0.0974627	-1.33603
ENSG00000131508	7322	UBE2D2	56550	Ube2d2a	-0.175465	-3.1896	0.00214178	0.0998456	-1.44996
ENSG00000132259	1262	CNGA4	233649	Cnga4	0.191776	3.77195	0.000338094	0.0737055	0.127955
ENSG00000132406	85013	TMEM128	66309	Tmem128	-0.316323	-3.81829	0.000289722	0.0737055	0.26088
ENSG00000133055	4608	MYBPH	53311	Mybph	0.185797	3.41051	0.0010862	0.0863408	-0.872489
ENSG00000133103	57511	COG6	67542	Cog6	-0.272387	-3.56795	0.000658744	0.0785655	-0.444833
ENSG00000133119	5983	RFC3	69263	Rfc3	-0.292777	-3.19539	0.00210472	0.0994639	-1.43517
ENSG00000133422	22880	MORC2	74522	Morc2a	0.229008	3.23415	0.00187184	0.0974627	-1.3357
ENSG00000134463	79746	ECHDC3	67856	Echdc3	0.304819	4.28179	5.85836e-05	0.0648655	1.6424
ENSG00000134815	9704	DHX34	71723	Dhx34	0.189448	3.25538	0.00175475	0.0974627	-1.28086
ENSG00000135469	93058	COQ10A			-0.23522	-5.36049	1.03425e-06	0.0098005	5.15146
ENSG00000136100	51028	VPS36	70160	Vps36	-0.209431	-3.56484	0.000665356	0.0785655	-0.45339
ENSG00000136143	8803	SUCLA2	20916	Sucla2	-0.348338	-3.28107	0.00162226	0.0966144	-1.21415
ENSG00000136710	84317	CCDC115	69668	Ccdc115	-0.239058	-3.91712	0.000207729	0.0737055	0.547651
ENSG00000136802	56262	LRRC8A	241296	Lrrc8a	0.202569	3.55037	0.000697028	0.0785655	-0.493225
ENSG00000137133	84681	HINT2	68917	Hint2	-0.152959	-3.94725	0.000187525	0.0737055	0.635946
ENSG00000137193	5292	PIM1	18712	Pim1	0.201045	3.312	0.00147522	0.0936288	-1.13335
ENSG00000137806	51103	NDUFAF1	69702	Ndufaf1	-0.277341	-3.4027	0.00111309	0.0869292	-0.893357
ENSG00000138315	170392	OIT3	18302	Oit3	0.181009	3.53592	0.000730066	0.0785655	-0.53288
ENSG00000138944	85352	SHISAL1	72301	Shisal1	0.302587	3.31208	0.00147483	0.0936288	-1.13312
ENSG00000139289	22822	PHLDA1	21664	Phlda1	-0.426178	-3.91517	0.000209108	0.0737055	0.541945
ENSG00000139428	326625	MMAB	77697	Mmab	-0.192926	-3.43741	0.000998165	0.084107	-0.800335
ENSG00000139679	10161	LPAR6	67168	Lpar6	-0.502084	-3.61529	0.000565345	0.0771891	-0.313756
ENSG00000140107	283600	SLC25A47	104910	Slc25a47	0.17362	3.57829	0.000637168	0.0785655	-0.416296
ENSG00000140199	9990	SLC12A6	107723	Slc12a6	-0.119858	-3.44145	0.000985544	0.084107	-0.789468
ENSG00000140395	80349	WDR61	66317	Wdr61	-0.291728	-3.21751	0.00196872	0.0994116	-1.37852
ENSG00000140474	25989	ULK3	71742	Ulk3	-0.192321	-3.65158	0.000502414	0.0766523	-0.212491
ENSG00000140522	6017	RLBP1	19771	Rlbp1	-0.37413	-4.25711	6.39391e-05	0.0648655	1.56659
ENSG00000140990	4716	NDUFB10	68342	Ndufb10	-0.329666	-3.665	0.000480883	0.0759172	-0.174886
ENSG00000141644	4152	MBD1	17190	Mbd1	-0.146877	-3.53918	0.000722476	0.0785655	-0.523931
ENSG00000142233	126147	NTN5	243967	Ntn5	0.204073	3.47445	0.000887962	0.0829989	-0.700379
ENSG00000142273	23624	CBLC	80794	Cblc	0.14038	3.27529	0.00165121	0.0967682	-1.22919
ENSG00000142694	55194	EVA1B	230752	Eva1b	0.16391	3.31427	0.00146491	0.0936288	-1.12738
ENSG00000142748	8547	FCN3			0.286848	3.82148	0.000286649	0.0737055	0.270063
ENSG00000143314	79590	MRPL24	67707	Mrpl24	-0.124881	-3.5401	0.00072035	0.0785655	-0.521408
ENSG00000143367	7286	TUFT1	22156	Tuft1	0.241766	3.48062	0.000870738	0.0829989	-0.683633
ENSG00000143384	4170	MCL1	17210	Mcl1	0.390234	3.41036	0.00108669	0.0863408	-0.872873
ENSG00000143549	7170	TPM3			-0.220797	-3.44536	0.000973459	0.084107	-0.77893
ENSG00000143630	57657	HCN3			0.199263	3.87777	0.000237281	0.0737055	0.432941
ENSG00000144306	79634	SCRN3	74616	Scrn3	-0.327129	-3.48133	0.000868798	0.0829989	-0.681727
ENSG00000144560	9686	VGLL4	232334	Vgll4	0.338222	4.15003	9.31749e-05	0.0648655	1.2405
ENSG00000144895	83939	EIF2A	229317	Eif2a	-0.295683	-3.47673	0.000881564	0.0829989	-0.694197
ENSG00000145293	58478	ENOPH1	67870	Enoph1	-0.164217	-3.46165	0.000924654	0.084107	-0.734985
ENSG00000145916	64777	RMND5B	66089	Rmnd5b	-0.159354	-3.80065	0.000307304	0.0737055	0.210146
ENSG00000146477	6581	SLC22A3	20519	Slc22a3	0.219699	3.39486	0.00114074	0.0873516	-0.91429
ENSG00000148444	23412	COMMD3	12238	Commd3	-0.206105	-3.23328	0.00187681	0.0974627	-1.33796
ENSG00000148481	80013	MINDY3	66960	Mindy3	-0.2043	-3.24518	0.00181009	0.0974627	-1.30723
ENSG00000149599	128853	DUSP15	252864	Dusp15	0.157602	3.72811	0.00039089	0.0751686	0.00314476
ENSG00000150768	1737	DLAT	235339	Dlat	-0.433627	-3.25878	0.00173667	0.0974627	-1.27206
ENSG00000150787	5805	PTS	19286	Pts	-0.180671	-3.37968	0.00119607	0.0886339	-0.954679
ENSG00000151353	129787	TMEM18	211986	Tmem18	-0.210844	-3.44499	0.000974597	0.084107	-0.779928
ENSG00000151466	132320	SCLT1	67161	Sclt1	-0.321615	-3.71596	0.000406859	0.0751686	-0.0312779
ENSG00000151690	54842	MFSD6	98682	Mfsd6	-0.264076	-3.4097	0.00108896	0.0863408	-0.874654
ENSG00000151693	8853	ASAP2	211914	Asap2	-0.346722	-4.35232	4.55639e-05	0.0597472	1.86032
ENSG00000151743	196394	AMN1	232566	Amn1	-0.161115	-3.36478	0.00125289	0.0888581	-0.994243
ENSG00000151892	2674	GFRA1	14585	Gfra1	0.298518	3.82659	0.000281797	0.0737055	0.284768
ENSG00000151929	9531	BAG3	29810	Bag3	0.715578	3.49711	0.000826312	0.0827915	-0.638851
ENSG00000152578	2893	GRIA4	14802	Gria4	-0.48574	-4.46961	2.98673e-05	0.0583649	2.2268
ENSG00000153815	80790	CMIP	74440	Cmip	0.238894	3.3745	0.00121557	0.0886339	-0.968465
ENSG00000153930	162282	ANKFN1	382543	Ankfn1	0.168095	4.12685	0.000101022	0.0648655	1.17052
ENSG00000154065	147463	ANKRD29	225187	Ankrd29	-0.312241	-3.34631	0.00132684	0.0891318	-1.0431
ENSG00000155093	5799	PTPRN2			-0.313013	-3.28929	0.00158187	0.0959555	-1.19272
ENSG00000156219	419	ART3	109979	Art3	-0.710145	-5.27202	1.45993e-06	0.0098005	4.85155
ENSG00000156256	10600	USP16	74112	Usp16	-0.254107	-3.99578	0.000158885	0.0727225	0.77904
ENSG00000156958	2585	GALK2	69976	Galk2	0.188195	3.20945	0.0020173	0.0994436	-1.3992
ENSG00000156973	5147	PDE6D	18582	Pde6d	-0.199554	-3.71819	0.000403879	0.0751686	-0.0249583
ENSG00000157014	9797	TATDN2	381801	Tatdn2	-0.189909	-3.44468	0.000975574	0.084107	-0.780783
ENSG00000158815	8822	FGF17	14171	Fgf17	0.180622	3.74101	0.000374592	0.0743751	0.0397664
ENSG00000159640	1636	ACE	11421	Ace	-0.311772	-4.8802	6.54279e-06	0.0240726	3.54647
ENSG00000159674	10417	SPON2	100689	Spon2	-0.264219	-3.25248	0.00177033	0.0974627	-1.28837
ENSG00000160691	6464	SHC1	20416	Shc1	0.346839	3.53704	0.000727445	0.0785655	-0.5298
ENSG00000160783	11243	PMF1	67037	Pmf1	-0.178651	-3.57147	0.00065133	0.0785655	-0.435135
ENSG00000160785	9673	SLC25A44	229517	Slc25a44	-0.212159	-4.85582	7.17194e-06	0.0240726	3.46661
ENSG00000160796	23218	NBEAL2	235627	Nbeal2	0.159821	3.43155	0.00101674	0.0849628	-0.816076
ENSG00000161547	6427	SRSF2	20382	Srsf2	-0.266587	-3.42131	0.00105	0.0863408	-0.84356
ENSG00000161647	4356	MPP3	13384	Mpp3	0.22302	3.47643	0.000882384	0.0829989	-0.694992
ENSG00000161944	433	ASGR2	11890	Asgr2	0.212154	4.08654	0.000116215	0.0648655	1.04934
ENSG00000162545	55450	CAMK2N1	66259	Camk2n1	-0.257015	-5.44548	7.41281e-07	0.0098005	5.44119
ENSG00000162817	79762	C1orf115	226777	C130074G19Rik	-0.340062	-3.81186	0.000296017	0.0737055	0.242369
ENSG00000162913	574407	OBSCN-AS1			-0.321645	-3.21126	0.00200629	0.0994436	-1.39456
ENSG00000162959	51072	MEMO1	76890	Memo1	-0.207752	-3.73636	0.000380388	0.0743751	0.0265632
ENSG00000163528	131474	CHCHD4	72170	Chchd4	-0.203214	-3.20869	0.00202191	0.0994436	-1.40114
ENSG00000163608	25871	NEPRO	212547	Nepro	-0.163676	-3.76237	0.000349018	0.0737055	0.100593
ENSG00000163659	25976	TIPARP	99929	Tiparp	0.398655	3.19442	0.00211092	0.0994639	-1.43766
ENSG00000163681	7871	SLMAP	83997	Slmap	-0.358737	-3.2727	0.00166433	0.0968697	-1.23591
ENSG00000163781	11073	TOPBP1	235559	Topbp1	-0.198853	-3.31943	0.0014418	0.0927683	-1.11385
ENSG00000164010	114625	ERMAP	27028	Ermap	-0.210429	-3.34905	0.00131561	0.0891318	-1.03586
ENSG00000164326	9607	CARTPT	27220	Cartpt	0.234037	3.66863	0.000475206	0.0759172	-0.164688
ENSG00000164604	54329	GPR85	64450	Gpr85	-0.345928	-3.63789	0.000525324	0.0771891	-0.250764
ENSG00000164830	55074	OXR1	170719	Oxr1	-0.344429	-3.36182	0.00126448	0.08904	-1.00209
ENSG00000164933	81034	SLC25A32	69906	Slc25a32	-0.35896	-3.52844	0.00074774	0.0785655	-0.553357
ENSG00000165023	54769	DIRAS2	68203	Diras2	-0.420307	-3.95595	0.000182048	0.0737055	0.66153
ENSG00000165383	474354	LRRC18	67580	Lrrc18	0.158994	3.57858	0.000636562	0.0785655	-0.415481
ENSG00000165449	220963	SLC16A9	66859	Slc16a9	0.396241	3.33818	0.00136065	0.0896899	-1.06453
ENSG00000165669	63877	FAM204A	76539	Fam204a	-0.311318	-4.17256	8.61133e-05	0.0648655	1.30872
ENSG00000165682	51266	CLEC1B	56760	Clec1b	0.158483	3.39524	0.00113938	0.0873516	-0.913269
ENSG00000165806	840	CASP7	12369	Casp7	0.235877	3.26375	0.00171052	0.0974627	-1.25917
ENSG00000166164	29117	BRD7	26992	Brd7	-0.203889	-3.27177	0.00166909	0.0968697	-1.23834
ENSG00000166260	1353	COX11	69802	Cox11	-0.413205	-3.76018	0.000351559	0.0737055	0.0943527
ENSG00000166444	6764	DENND2B	76954	Denn2b	0.21323	3.23298	0.00187849	0.0974627	-1.33872
ENSG00000166503	50810	HDGFL3	29877	Hdgfl3	-0.248704	-3.50567	0.000804116	0.0817883	-0.615559
ENSG00000167106	399665	FAM102A	98952	Fam102a	-0.22227	-3.89147	0.000226569	0.0737055	0.472774
ENSG00000167220	84064	HDHD2	76987	Hdhd2	-0.153158	-3.8716	0.000242269	0.0737055	0.415005
ENSG00000167535	784	CACNB3	12297	Cacnb3	-0.321897	-3.68828	0.000445594	0.0759172	-0.109426
ENSG00000167617	148170	CDC42EP5			0.225556	3.37922	0.00119782	0.0886339	-0.955922
ENSG00000167703	124935	SLC43A2			0.182394	3.96578	0.000176049	0.0737055	0.690457
ENSG00000167740	124936	CYB5D2	192986	Cyb5d2	-0.233026	-3.27495	0.00165293	0.0967682	-1.23007
ENSG00000167772	51129	ANGPTL4	57875	Angptl4	0.658453	3.7536	0.0003593	0.0738362	0.0756158
ENSG00000168209	54541	DDIT4	74747	Ddit4	0.74599	3.20379	0.00205206	0.0994436	-1.41369
ENSG00000168246	92181	UBTD2	327900	Ubtd2	-0.224831	-3.20769	0.00202807	0.0994436	-1.40371
ENSG00000168291	5162	PDHB	68263	Pdhb	-0.198879	-3.63021	0.000538608	0.0771891	-0.272194
ENSG00000168394	6890	TAP1			0.314786	3.47532	0.00088551	0.0829989	-0.698015
ENSG00000168496	2237	FEN1	14156	Fen1	-0.265371	-3.60658	0.000581516	0.0771891	-0.337944
ENSG00000168621	2668	GDNF	14573	Gdnf	0.252389	3.89025	0.000227502	0.0737055	0.46923
ENSG00000168646	8313	AXIN2	12006	Axin2	-0.235632	-4.51488	2.53395e-05	0.0583649	2.36954
ENSG00000168676	146212	KCTD19	279499	Kctd19	0.151313	3.45818	0.000934855	0.084107	-0.744361
ENSG00000169213	5865	RAB3B	69908	Rab3b	-0.336691	-3.20228	0.00206142	0.0994436	-1.41754
ENSG00000169302	202374	STK32A	269019	Stk32a	0.252218	3.90839	0.000213969	0.0737055	0.52212
ENSG00000169991	126917	IFFO2	212632	Iffo2	0.291895	3.79031	0.00031807	0.0737055	0.180501
ENSG00000170035	10477	UBE2E3	22193	Ube2e3	-0.215973	-3.35345	0.00129778	0.0891318	-1.02424
ENSG00000170561	153572	IRX2	16372	Irx2	0.141604	3.4494	0.000961143	0.084107	-0.768054
ENSG00000170632	83787	ARMC10			-0.349873	-4.15044	9.30413e-05	0.0648655	1.24174
ENSG00000170634	98	ACYP2	75572	Acyp2	-0.321598	-3.63965	0.000522331	0.0771891	-0.245861
ENSG00000170681	347273	CAVIN4	68016	Cavin4	-0.238973	-3.21687	0.00197249	0.0994116	-1.38015
ENSG00000170860	27258	LSM3	67678	Lsm3	-0.236885	-3.27738	0.0016407	0.0966144	-1.22376
ENSG00000170962	80310	PDGFD	71785	Pdgfd	-0.330736	-4.00539	0.000153737	0.0720028	0.80749
ENSG00000171262	283742	FAM98B	68215	Fam98b	-0.291061	-3.9325	0.000197167	0.0737055	0.592675
ENSG00000171612	84275	SLC25A33	70556	Slc25a33	-0.262594	-3.23596	0.00186157	0.0974627	-1.33104
ENSG00000171766	2628	GATM	67092	Gatm	-0.275059	-3.24578	0.00180679	0.0974627	-1.30568
ENSG00000171792	83695	RHNO1	72440	Rhno1	-0.23595	-3.40209	0.00111521	0.0869292	-0.894976
ENSG00000172053	5859	QARS1	97541	Qars	-0.185189	-4.04958	0.000132056	0.0648655	0.93885
ENSG00000172209	2845	GPR22			-0.430799	-3.18846	0.00214916	0.0999582	-1.45287
ENSG00000172331	669	BPGM	12183	Bpgm	-0.228688	-3.91879	0.000206557	0.0737055	0.552534
ENSG00000172426	221421	RSPH9	75564	Rsph9	0.205704	3.1944	0.00211107	0.0994639	-1.43772
ENSG00000173457	26472	PPP1R14B	66755	Ppp1r14bl	0.228	3.7763	0.000333241	0.0737055	0.140397
ENSG00000173530	8793	TNFRSF10D	67169	Nradd	0.542864	3.23748	0.00185299	0.0974627	-1.32712
ENSG00000173546	1464	CSPG4	121021	Cspg4	0.335561	3.79428	0.000313898	0.0737055	0.191867
ENSG00000173809	91646	TDRD12	71981	Tdrd12	-0.413483	-4.32389	5.04346e-05	0.0597472	1.77224
ENSG00000174226	169166	SNX31	66696	Snx31	0.372703	3.73687	0.000379741	0.0743751	0.0280271
ENSG00000174473	442117	GALNTL6	270049	Galntl6	0.20617	3.46498	0.00091499	0.084107	-0.726008
ENSG00000175161	253559	CADM2	239857	Cadm2	-0.274772	-4.10714	0.000108196	0.0648655	1.11118
ENSG00000175183	1466	CSRP2	13008	Csrp2	0.480808	3.3073	0.0014967	0.0937743	-1.14565
ENSG00000175203	10540	DCTN2	69654	Dctn2	-0.148499	-3.30461	0.00150917	0.0937743	-1.1527
ENSG00000175445	4023	LPL			-0.36566	-3.23934	0.00184257	0.0974627	-1.32233
ENSG00000175497	57628	DPP10	269109	Dpp10	-0.383193	-3.60463	0.000585205	0.0771891	-0.343367
ENSG00000176148	55346	TCP11L1	320554	Tcp11l1	-0.136178	-3.4756	0.000884733	0.0829989	-0.697265
ENSG00000176387	3291	HSD11B2	15484	Hsd11b2	0.509336	3.54063	0.000719134	0.0785655	-0.519962
ENSG00000176871	55884	WSB2	59043	Wsb2	-0.202954	-3.77335	0.000336524	0.0737055	0.131962
ENSG00000177425	5074	PAWR	114774	Pawr	0.345205	3.8782	0.000236942	0.0737055	0.434173
ENSG00000177432	266812	NAP1L5	58243	Nap1l5	-0.460431	-3.23201	0.00188406	0.0974627	-1.34123
ENSG00000178026	388886	LRRC75B	192734	Lrrc75b	0.187779	3.19293	0.00212041	0.0994639	-1.44146
ENSG00000178057	25915	NDUFAF3	66706	Ndufaf3	-0.164234	-3.4025	0.00111379	0.0869292	-0.893891
ENSG00000178522	258	AMBN	11698	Ambn	-0.46521	-3.37313	0.00122076	0.0886339	-0.972094
ENSG00000178982	27335	EIF3K			-0.197207	-3.69002	0.000443063	0.0759172	-0.104532
ENSG00000179094	5187	PER1	18626	Per1	0.249172	3.59604	0.000601685	0.0771891	-0.367181
ENSG00000179295	5781	PTPN11	19247	Ptpn11	-0.152083	-3.26866	0.00168504	0.0974627	-1.24642
ENSG00000180228	8575	PRKRA	23992	Prkra	-0.21687	-3.22881	0.00190242	0.0974883	-1.34946
ENSG00000180329	124808	CCDC43	52715	Ccdc43	-0.159995	-3.39357	0.00114534	0.0873716	-0.917722
ENSG00000182093	7485	GET1			-0.238051	-3.51823	0.000772535	0.0801963	-0.581277
ENSG00000183019	199675	MCEMP1	69189	Mcemp1	0.204405	3.86294	0.000249437	0.0737055	0.389874
ENSG00000183155	5877	RABIF	98710	Rabif	-0.279132	-3.59411	0.000605447	0.0771891	-0.372524
ENSG00000183260	140701	ABHD16B	241850	Abhd16b	0.136807	3.20931	0.00201816	0.0994436	-1.39956
ENSG00000183617	116541	MRPL54	66047	Mrpl54	-0.242845	-3.54529	0.000708468	0.0785655	-0.507166
ENSG00000183726	23585	TMEM50A	71817	Tmem50a	-0.185745	-3.20192	0.00206368	0.0994436	-1.41847
ENSG00000184669	10819	OR7E14P			-0.291821	-3.71631	0.000406388	0.0751686	-0.0302804
ENSG00000184831	79135	APOO	68316	Apoo	-0.275332	-3.33768	0.00136278	0.0896899	-1.06586
ENSG00000185008	6092	ROBO2	268902	Robo2	-0.497747	-3.36594	0.00124839	0.0888581	-0.991173
ENSG00000185022	23764	MAFF	17133	Maff	0.498748	3.22142	0.00194551	0.0991915	-1.36846
ENSG00000185201	10581	IFITM2			0.38781	3.22974	0.00189708	0.0974627	-1.34707
ENSG00000186442	3850	KRT3			0.203181	3.27769	0.00163914	0.0966144	-1.22295
ENSG00000187583	84069	PLEKHN1	231002	Plekhn1	0.186719	3.6162	0.000563671	0.0771891	-0.311213
ENSG00000187609	54932	EXD3			0.176303	3.23262	0.00188056	0.0974627	-1.33965
ENSG00000187866	116224	PABIR1	68034	Fam122a	-0.2686	-3.58161	0.000630381	0.0785655	-0.407118
ENSG00000187987	222696	ZSCAN23			0.153604	3.36999	0.00123273	0.0888581	-0.980417
ENSG00000188868	147837	ZNF563	234413	Zfp961	0.19024	3.55898	0.000678026	0.0785655	-0.46955
ENSG00000189037	63904	DUSP21	73547	Dusp21	0.138253	3.35469	0.00129277	0.0891318	-1.02094
ENSG00000189431	644943	RASSF10	78748	Rassf10	0.233636	3.62478	0.00054819	0.0771891	-0.287322
ENSG00000196335	56164	STK31	77485	Stk31	-0.396298	-4.22298	7.21303e-05	0.0648655	1.46216
ENSG00000196353	131034	CPNE4	74020	Cpne4	-0.472064	-3.41156	0.00108262	0.0863408	-0.869672
ENSG00000196455	30849	PIK3R4	75669	Pik3r4	-0.319691	-4.09867	0.000111425	0.0648655	1.08573
ENSG00000196588	57591	MRTFA	223701	Mrtfa	0.210583	3.7374	0.00037908	0.0743751	0.0295261
ENSG00000196591	3066	HDAC2	15182	Hdac2	-0.193572	-3.23558	0.00186374	0.0974627	-1.33202
ENSG00000196782	55534	MAML3	433586	Maml3	-0.273267	-3.52362	0.000759345	0.0792355	-0.566539
ENSG00000196867	140612	ZFP28	22690	Zfp28	-0.17134	-3.32071	0.00143612	0.0927683	-1.11049
ENSG00000197019	29950	SERTAD1	55942	Sertad1	0.303976	3.79881	0.000309196	0.0737055	0.204862
ENSG00000197102	1778	DYNC1H1	13424	Dync1h1	-0.16322	-3.30085	0.00152671	0.0940258	-1.16253
ENSG00000197291	100190938	RAMP2-AS1			0.233907	3.64206	0.00051824	0.0771891	-0.239113
ENSG00000197345	219927	MRPL21	353242	Mrpl21	-0.297868	-3.28362	0.00160965	0.0966144	-1.20752
ENSG00000197409	8351	H3C4			0.40181	3.78347	0.000325394	0.0737055	0.160906
ENSG00000197417	23729	SHPK	74637	Shpk	0.168113	3.23875	0.00184589	0.0974627	-1.32385
ENSG00000197959	26052	DNM3	103967	Dnm3	-0.169972	-3.21939	0.0019575	0.0994116	-1.37367
ENSG00000198176	7027	TFDP1	21781	Tfdp1	-0.193998	-3.92939	0.000199263	0.0737055	0.58355
ENSG00000198677	9652	TTC37	218343	Ttc37	-0.225919	-3.25339	0.00176544	0.0974627	-1.28602
ENSG00000198695	4541	ND6	17722	mt-Nd6	-0.595573	-3.24082	0.00183429	0.0974627	-1.3185
ENSG00000198890	55170	PRMT6	99890	Prmt6	-0.41412	-3.34838	0.00131835	0.0891318	-1.03763
ENSG00000198894	85457	CIPC	217732	Cipc	-0.255694	-3.21741	0.00196931	0.0994116	-1.37878
ENSG00000198954	26128	KIFBP	72320	Kifbp	-0.282583	-3.19714	0.00209365	0.0994436	-1.4307
ENSG00000199135	406893	MIR101-1	387143	Mir101a	-0.525071	-4.11906	0.000103802	0.0648655	1.14704
ENSG00000203727	389432	SAMD5	320825	Samd5	-0.469082	-5.04478	3.50398e-06	0.0176417	4.08974
ENSG00000204410	4439	MSH5			-0.155998	-3.27875	0.00163381	0.0966144	-1.22018
ENSG00000204520	100507436	MICA			0.205436	3.60362	0.000587113	0.0771891	-0.346159
ENSG00000205060	84912	SLC35B4	58246	Slc35b4	-0.251531	-3.59571	0.000602325	0.0771891	-0.368091
ENSG00000205758	9946	CRYZL1	66609	Cryzl1	-0.217607	-3.56484	0.000665366	0.0785655	-0.453403
ENSG00000205808	403313	PLPP6	74411	Plpp6	-0.398852	-4.49208	2.75297e-05	0.0583649	2.29756
ENSG00000205838	153657	TTC23L	75777	Ttc23l	0.16052	3.9503	0.000185588	0.0737055	0.644907
ENSG00000206026	284274	SMIM21			0.117232	4.05031	0.000131727	0.0648655	0.941007
ENSG00000213199	9311	ASIC3	171209	Asic3	-0.240238	-3.55718	0.000681958	0.0785655	-0.474503
ENSG00000213551	23234	DNAJC9	108671	Dnajc9	-0.155982	-3.2569	0.00174662	0.0974627	-1.27692
ENSG00000214253	51024	FIS1	66437	Fis1	-0.215827	-3.20758	0.00202874	0.0994436	-1.40399
ENSG00000214753	221092	HNRNPUL2	68693	Hnrnpul2	-0.159577	-3.44703	0.000968358	0.084107	-0.774442
ENSG00000215375	4636	MYL5			-0.239244	-3.30372	0.00151331	0.0937743	-1.15504
ENSG00000215915	219293	ATAD3C			0.202054	3.30781	0.00149435	0.0937743	-1.14431
ENSG00000220201	100125288	ZGLP1	100009600	Zglp1	0.17963	3.85528	0.000255942	0.0737055	0.367684
ENSG00000221869	1052	CEBPD	12609	Cebpd	0.861673	3.36906	0.00123632	0.0888581	-0.982894
ENSG00000223547	284391	ZNF844			0.252116	3.76267	0.000348663	0.0737055	0.101471
ENSG00000224243	100505996	SOX1-OT			-0.449185	-3.63445	0.000531237	0.0771891	-0.260369
ENSG00000224286	284688	LINC01142			0.188002	3.24053	0.00183587	0.0974627	-1.31923
ENSG00000224531	221710	SMIM13	108934	Smim13	-0.160562	-3.39864	0.00112734	0.0873208	-0.904204
ENSG00000225151	80154	GOLGA2P10			0.182616	3.40617	0.00110106	0.0869292	-0.88408
ENSG00000225614	84627	ZNF469	195209	Zfp469	0.190316	3.45018	0.000958775	0.084107	-0.765947
ENSG00000227502	285758	MROCKI			-0.298276	-3.6021	0.000590012	0.0771891	-0.350383
ENSG00000227544	100506725	LOC100506725			-0.618665	-3.21176	0.00200325	0.0994436	-1.39327
ENSG00000228397	101928043	LINC01635			0.16526	3.71045	0.000414306	0.0751686	-0.0468675
ENSG00000229972	401067	IQCF3	68265		0.197054	3.2379	0.00185061	0.0974627	-1.32602
ENSG00000230124	84320	ACBD6	72482	Acbd6	-0.235653	-3.56363	0.000667962	0.0785655	-0.456739
ENSG00000231131	101928687	LNCAROD			0.206819	3.66562	0.000479904	0.0759172	-0.173138
ENSG00000231453	285084	LINC01305			-0.42597	-3.34175	0.00134572	0.0894439	-1.05513
ENSG00000233008	101927587	LINC01725			0.134795	3.30651	0.00150037	0.0937743	-1.14773
ENSG00000235097	144817	LINC00330			0.255668	4.34944	4.6036e-05	0.0597472	1.85138
ENSG00000235597	150568	LINC01102			-0.461138	-4.62429	1.6976e-05	0.04884	2.7175
ENSG00000237489	387723	C10orf143	77252	9430038I01Rik	-0.179267	-3.23911	0.00184386	0.0974627	-1.32292
ENSG00000240053	58496	LY6G5B			-0.24326	-3.77942	0.000329811	0.0737055	0.149302
ENSG00000241684	100507098	ADAMTS9-AS2			0.238382	3.19241	0.00212371	0.0994639	-1.44278
ENSG00000242125	8420	SNHG3			0.257307	3.38123	0.00119033	0.0886339	-0.950576
ENSG00000243789	100137047	JMJD7	433466	Jmjd7	-0.159582	-3.29716	0.00154412	0.0942332	-1.17218
ENSG00000244405	2119	ETV5	104156	Etv5	-0.339116	-3.71314	0.000410656	0.0751686	-0.0392612
ENSG00000245149	101927612	RNF139-AS1			0.201933	3.25216	0.00177207	0.0974627	-1.2892
ENSG00000245573	497258	BDNF-AS			-0.18916	-3.28548	0.00160049	0.0965035	-1.20266
ENSG00000248228	100505893	SLIT2-IT1			0.147428	3.51605	0.000777924	0.0803416	-0.587226
ENSG00000249915	10016	PDCD6	18570	Pdcd6	-0.249384	-3.21175	0.00200328	0.0994436	-1.39328
ENSG00000251175	101929529	GSTCD-AS1			0.118416	3.22407	0.00192995	0.0986477	-1.36165
ENSG00000251322	85358	SHANK3	58234	Shank3	-0.212654	-3.83834	0.000270915	0.0737055	0.318694
ENSG00000251562	378938	MALAT1			0.444269	3.20124	0.00206795	0.0994436	-1.42022
ENSG00000251595	79963	ABCA11P			-0.284671	-4.45161	3.18792e-05	0.0583649	2.17021
ENSG00000253882	154761	LOC154761			0.296383	3.42862	0.00102618	0.0850459	-0.823967
ENSG00000254245	56112	PCDHGA3	93711	Pcdhga3	0.167372	3.56973	0.000654972	0.0785655	-0.439913
ENSG00000254470	91056	AP5B1	381201	Ap5b1	0.141531	3.26781	0.00168941	0.0974627	-1.24862
ENSG00000255248	399959	MIR100HG			0.347647	3.70615	0.000420202	0.0752615	-0.0590113
ENSG00000256043	1519	CTSO			-0.382289	-3.987	0.000163738	0.0732782	0.753057
ENSG00000258920	400236	FOXN3-AS1			0.188109	4.01583	0.000148329	0.0711236	0.838431
ENSG00000258986	388021	TMEM179			0.169291	3.20119	0.00206825	0.0994436	-1.42035
ENSG00000259954	283888	IL21R-AS1			0.210161	3.49847	0.00082274	0.0827915	-0.635146
ENSG00000260917	103344931	LOC103344931			-0.183173	-3.23459	0.00186931	0.0974627	-1.33456
ENSG00000261455	100128822	LINC01003			-0.443741	-3.60987	0.00057535	0.0771891	-0.328802
ENSG00000263513	554282	FAM72C	108900	Fam72a	-0.448915	-3.66549	0.000480113	0.0759172	-0.173511
ENSG00000264247	400657	ZNF407-AS1			-0.36543	-4.17663	8.48938e-05	0.0648655	1.32107
ENSG00000269096	441519	CT45A3	270599	Gm648	1.10091	3.26639	0.00169678	0.0974627	-1.25232
ENSG00000271824	389332	SMIM32	115488204	Gm45623	-0.268234	-3.79649	0.000311588	0.0737055	0.198227
ENSG00000274253	283683	LOC283683			-0.265267	-3.47771	0.000878827	0.0829989	-0.691539
ENSG00000277157	8360	H4C4			0.180696	3.2543	0.00176052	0.0974627	-1.28365
ENSG00000277209	85495	RPPH1			0.176153	3.86449	0.000248137	0.0737055	0.394376
ENSG00000279491	399900	LOC399900			0.223476	3.24621	0.00180443	0.0974627	-1.30457
ENSG00000286522	8358	H3C2			0.168413	3.61681	0.000562556	0.0771891	-0.309514
