## Extended Data Table 5 for "Excess GDNF associates with a subtype of schizophrenia with enhanced dopamine and increased prefrontal dysfunction"

### Sheet: Upregulated
Gene symbol
ABCA1
ABCD1
ABL1
ACSM5
ADAMTS1
ADAMTS10
ADAMTS20
ADAMTS9
ADCY4
ADCY6
ADCY8
ALDH1L2
ALMS1
ALS2CL
ANK1
ANKFN1
ANKRD24
ANKRD52
ANO8
AOC2
ARHGAP17
ARHGAP39
ARHGEF1
ARID2
ARID5B
ARMH1
ASCC2
ASXL3
ATF7
ATF7IP
ATM
ATP11A
ATP8B1
ATXN2L
ATXN7L2
BAZ1A
BAZ2A
BAZ2B
BCL9
BCORL1
BEND4
BRPF1
BTBD7
C15orf39
C1orf198
C2CD3
CA13
CACNA1G
CAPN15
CARMIL3
CASTOR2
CCDC120
CCNT1
CDH23
CDK13
CDKL1
CELSR3
CEMIP2
CEP104
CEP85L
CHD5
CHD7
CHRM5
CHST3
CLCN1
CLCN2
CMIP
CNTROB
COL20A1
COL27A1
COL4A1
COL4A2
COL6A1
COL6A6
CROCC
CRTC3
CSPG4
CTNNA3
DCHS1
DCLRE1C
DCP1A
DDR1
DENND2A
DICER1
DIP2A
DIP2C
DLG5
DNMBP
DOCK1
DOCK6
DSCAM
DTNA
DTX3L
DVL2
DVL3
DZIP1L
E2F2
EDA
EFCC1
EFNB1
EMSY
EPHB2
EPHB3
ERN1
FAM161B
FANCD2
FAT4
FBXL18
FGD6
FGFR1
FLII
FLNA
FLNC
FLT1
FNDC3B
FOS
FOSB
FRMPD3
FRYL
FURIN
FYCO1
FZD4
GAB2
GAN
GARRE1
GBP4
GBP6
GBX1
GDNF
GIGYF1
GIGYF2
GLIS3
GLP1R
GNA12
GPR161
GRIN2D
HCN3
HDAC4
HDAC7
HEATR5A
HELZ2
HIPK2
HNRNPUL1
HSPA1A
IFFO2
IGSF10
IGSF9B
INO80
IQGAP1
ITGA2B
ITGA4
ITPKB
ITPR3
ITPRID2
ITSN1
JARID2
JUN
KANSL1
KAT6A
KCNH5
KCNH7
KCNK9
KDM6B
KHNYN
KIAA1958
KIF14
KIF24
KIF5B
KIF7
KIFC1
KIRREL1
KLHDC7A
KMT2B
KSR1
LATS2
LCOR
LDLRAD3
LIMS3
LPP
LRP5
LRRC8A
LRRFIP1
MACF1
MAP3K15
MAP3K19
MAP3K2
MAP3K3
MAP4K4
MAPKBP1
MAST4
MBD5
MBD6
MDGA1
MED12
MED13
METTL25B
MFSD12
MMP16
MORC2
MSI1
MTSS2
MYH9
MYO19
MYO1C
MYO9B
N4BP1
NALF2
NBEAL2
NCAM2
NCOA3
NDST4
NECTIN1
NFIC
NFKB1
NFKB2
NKAIN3
NOS1AP
NOTCH2
NPAS3
NRG1
NRG2
NRP1
NSD1
NUP188
NUP214
NUP98
NYNRIN
OPRM1
OSBPL10
OSMR
P2RX7
PACSIN2
PAG1
PAK4
PALLD
PARP14
PCDH1
PCDHGA10
PCDHGA3
PCDHGA4
PCDHGA8
PCDHGA9
PCDHGB5
PCDHGB6
PCDHGB7
PCDHGC4
PDGFRA
PDK4
PERM1
PFKFB3
PHF8
PLCB3
PLCG1
PLEKHM1
PLEKHN1
PNPLA6
POGK
POLR1A
POLR1B
POU2F2
PRKAR2A
PRKG2
PRKX
PRR12
PTAR1
PTK7
PTPN14
PTPN2
PTPN23
PTPN9
PTPRZ1
PYROXD2
QSER1
RAD54L2
RAVER1
RBM14
REEP3
REST
RFTN1
RFX1
RGL3
RICTOR
RNF144B
RNF24
RPRD2
RSF1
RYBP
SAMD4A
SAMHD1
SASH1
SBNO2
SCN5A
SCRIB
SEZ6L
SFSWAP
SFT2D2
SGCD
SH3BP4
SH3PXD2A
SH3PXD2B
SIK1
SIPA1L3
SIRT6
SLC22A23
SLC25A42
SLC27A1
SLC27A3
SLC43A2
SLC44A5
SLC5A3
SLC6A11
SLC7A2
SMARCC1
SMG6
SMO
SNED1
SOGA1
SOX21
SOX4
SOX6
SP1
SPACA6
SPEN
SPRED3
SPRY4
SRCAP
SRRM2
SRRM4
SSC5D
SSH3
SSTR4
STAT3
STON1
STRA6
SYNE4
TCERG1L
TCF12
TCF4
THBS2
TLR9
TMEM104
TMEM184B
TMEM63B
TNC
TNFRSF25
TNPO1
TNR
TRPS1
TSHZ2
TYK2
UBAP1L
UBN2
UNC5B
USP49
USP54
UVSSA
VGLL4
WASF2
WDCP
WDFY2
WDR31
WDR81
WNK1
WWC2
WWTR1
XYLB
XYLT1
ZBTB20
ZBTB40
ZCCHC24
ZFHX2
ZFP92
ZFYVE26
ZHX2
ZMYND8
ZNF326
ZNF397
ZNF408
ZNF451
ZNF462
ZNF532
ZNF592
ZNF609
ZNF618
ZNF646
ZNF652
ZNF687
ZNRF2
ZSWIM8

### Sheet: Downregulated
Gene symbol
AAGAB
AAMP
AARSD1
ABHD12	-
ABHD16A
ABRACL
ABT1
ACAT1
ACAT2
ACBD6
ACO2
ACOT13
ACOT7
ACTB
ACTN2
ACTR10
ACTR3
ACTR3B
ACYP2
ADH5
ADIPOR1
ADISSP
ADK
AFG3L2
AHCY
AIMP2
AK1
AKR1A1
AKTIP
ALDOA
ALG1
ALG14
ALG5
ALKBH4
ALKBH7
ALYREF
ANAPC11
ANAPC13
ANKMY2
ANKRD46
ANP32A
ANXA7
AP1S1
AP1S2
AP2M1
AP2S1
AP4S1
AP5S1
APBB1
APEX1
APMAP
APOO
APRT
ARF1
ARF5
ARG2
ARHGDIG
ARL16
ARL2
ARL3
ARL6IP1
ARL6IP4
ARL6IP5
ARL8B
ARMT1
ARPC1A
ARPC2
ARPC3
ARPC4
ARPC5L
ARPP19
ASB8
ASNS
ASNSD1
ASPSCR1
ATG101
ATG12
ATG5
ATP5F1A
ATP5F1B
ATP5F1C
ATP5F1D
ATP5F1E
ATP5IF1
ATP5MC2
ATP5MC3
ATP5MF
ATP5MJ
ATP5MK
ATP5PB
ATP5PD
ATP5PF
ATP5PO
ATP6AP1
ATP6V0B
ATP6V0D1
ATP6V0E2
ATP6V1C1
ATP6V1D
ATP6V1E1
ATP6V1F
ATP6V1G1
ATP6V1G2
ATP6V1H
ATRAID
ATXN10
AUH
AURKAIP1
B3GNT2
B4GAT1
BABAM1
BABAM2
BAG1
BAG5
BBIP1
BBLN
BBS4
BCAP29
BCAP31
BCAS2
BCAS3
BCCIP
BCKDHB
BCKDK
BCL7B
BCS1L
BECN1
BEX1
BEX3
BID
BLOC1S1
BLOC1S2
BLOC1S4
BLOC1S6
BLVRB
BMERB1
BNIP3L
BOLA1
BOLA3
BORCS8
BPGM
BPHL
BRCC3
BRINP1
BRK1
BSCL2
BSG
BTBD1
BTBD6
BTF3
BTF3L4
BUD31
BZW2
C11orf58
C11orf87
C12orf4
C12orf43
C12orf57
C12orf75
C14orf119
C15orf40
C15orf61
C17orf49
C18orf21
C18orf32
C19orf53
C1D
C1orf174
C1orf216
C1orf43
C1orf52
C1QBP
C6orf136
C6orf226
C6orf89
C7orf25
C8orf33
CACYBP
CALM1
CALM2
CALM3
CALY
CAMK2N1
CAMLG
CAPNS1
CAPZB
CBR3
CBR4
CCDC115
CCDC124
CCDC22
CCDC28B
CCDC32
CCDC43
CCDC85B
CCDC91
CCM2
CCNDBP1
CCNI
CCNQ
CCT2
CCT3
CCT5
CCT6A
CCT7
CD99L2
CDC123
CDC37
CDH9
CDIP1
CDIPT
CDK5
CDKN2AIPNL
CDKN2D
CDO1
CDR2
CEBPZOS
CEND1
CENPH
CENPK
CEP15
CEP19
CEP20
CFAP20
CFAP298
CFAP36
CFAP68
CFL1
CGREF1
CHCHD1
CHCHD10
CHCHD2
CHCHD3
CHCHD4
CHCHD5
CHCHD6
CHCHD7
CHGB
CHID1
CHMP2A
CHMP2B
CHMP3
CHMP4B
CHMP5
CHN1
CIAO2A
CIBAR1
CINP
CIPC
CISD1
CISD3
CKB
CKMT1B
CLEC2L
CLNS1A
CLPTM1
CLPTM1L
CLTB
CLYBL
CMAS
CMC1
CMPK1
CMSS1
CNBP
CNEP1R1
CNIH1
CNPY2
CNR1
COA3
COA6
COCH
COMMD1
COMMD10
COMMD3
COMMD4
COMMD6
COMMD8
COMMD9
COP1
COPE
COPRS
COPS3
COPS4
COPS5
COPS6
COPS7A
COPS8
COPZ1
COQ10A
COQ10B
COQ4
COQ6
COQ7
COX14
COX17
COX4I1
COX5A
COX6A1
COX6B1
COX6C
COX7A2
COX7A2L
COX7B
COX7C
COX8A
CRABP1
CRADD
CREB3
CREG1
CRIP1
CRIP2
CRIPT
CRLS1
CRYM
CRYZ
CSDE1
CSNK2B
CSTF1
CSTPP1
CTBP1
CTNNBL1
CTSB
CTSF
CTSZ
CUEDC2
CUTA
CUTC
CWC15
CWC27
CYC1
CYP51A1
CYRIB
CZIB
DACT2
DAP3
DCAF11
DCAF4
DCLK1
DCTN3
DCTN5
DCTN6
DCTPP1
DCUN1D1
DCUN1D5
DDA1
DDOST
DDX1
DDX24
DDX25
DDX28
DDX47
DEAF1
DECR1
DENR
DERL1
DEXI
DGCR6
DHDDS
DHPS
DHRS7
DHRS7B
DIRAS1
DLD
DLX6
DMAC1
DMAP1
DMKN
DNAJA2
DNAJC12
DNAJC15
DNAJC19
DNAJC2
DNAJC30
DNAJC7
DNAJC8
DNAJC9
DNLZ
DNPH1
DPCD
DPM3
DPY30
DRAP1
DRG1
DSTN
DTD1
DTD2
DTNBP1
DUSP28
DUT
DYM
DYNLL1
DYNLRB1
DYNLT2B
DYNLT3
EAPP
EBP
EBPL
ECD
ECHDC1
ECHS1
ECI2
ECSIT
EDF1
EEF1AKMT2
EEF1B2
EEF1E1
EEF2
EFTUD2
EID2
EIF1B
EIF2A
EIF2B1
EIF2B3
EIF3D
EIF3E
EIF3H
EIF3I
EIF3K
EIF3L
EIF4E
EIF6
EIPR1
ELOB
ELOC
ELOVL4
ELP6
EMC3
EMC4
EMC7
EMC9
EMG1
ENDOG
ENO1
ENOPH1
ENSA
EOLA2
EPHX2
EPHX4
ERAL1
ERG28
ERH
ERI3
ERP29
ESD
ETFA
ETFB
EXOSC4
EXOSC9
EXTL2
FABP3
FAHD1
FAHD2A
FAIM
FAM118B
FAM162A
FAM174A
FAM216A
FAM32A
FAM3C
FAM98B
FAU
FBXL15
FBXO16
FBXO2
FBXO25
FBXO4
FBXO44
FBXO6
FBXO9
FBXW2
FDFT1
FDPS
FEN1
FGF9
FGGY
FH
FIBP
FIS1
FKBP1A
FKBP1B
FKBP3
FLYWCH2
FMC1
FRA10AC1
FTSJ1
FUNDC1
FUNDC2
FXYD7
GABARAP
GABARAPL1
GABARAPL2
GABRA4
GABRD
GALT
GAPDH
GARS1
GATB
GATD3
GDE1
GET3
GGCT
GGH
GHITM
GLE1
GLMP
GLRB
GLRX3
GLRX5
GLS2
GMDS
GMPR2
GNB1
GNB2
GNB5
GNG3
GOLT1B
GORASP2
GOT1
GOT2
GPANK1
GPATCH4
GPHN
GPI
GPN1
GPR155
GPR88
GPS1
GPX4
GRINA
GRSF1
GSTO1
GTF2A2
GTF2B
GTF2F1
GTF2F2
GTF2H1
GTF2H4
GTF2H5
GTF3A
GTF3C6
GUK1
H2AJ
H2AZ1
H2AZ2
HADH
HAGH
HARS1
HAUS1
HBS1L
HDDC3
HEBP1
HEXB
HIBADH
HIGD1A
HIKESHI
HINT1
HINT2
HMGN1
HMGN3
HMOX2
HNMT
HPCA
HPF1
HPRT1
HRAS
HS3ST4
HSPA9
HSPBP1
HTATSF1
HYLS1
IAH1
ICA1
IDH3A
IDH3B
IDH3G
IDNK
IFT22
IFT25
IFT27
IFT43
IFT46
IFTAP
IGBP1
IGFBP6
IGIP
IK
IL17D
ILF2
ILKAP
IMMP1L
IMMP2L
IMMT
IMP3
IMPA1
INO80C
INPP5A
INPP5F
IRAK1BP1
ISCA1
ISCA2
ITGB1BP1
ITGB3BP
ITM2B
ITPA
IVNS1ABP
JAGN1
JKAMP
JPT1
JTB
KARS1
KATNB1
KBTBD4
KCMF1
KCNAB1
KCNK2
KCTD13
KCTD17
KCTD2
KIAA1191
KLHDC9
KLHL13
KRT10
KYAT3
LACTB
LAGE3
LAMP5
LAMTOR1
LAMTOR2
LAMTOR3
LAMTOR4
LAMTOR5
LANCL1
LARS2
LCMT1
LDHA
LDHB
LEPROTL1
LETMD1
LGI1
LGMN
LIAS
LIN37
LIN7B
LMO2
LNP1
LPAR6
LPCAT4
LPL
LRPAP1
LRRC41
LRRC75A
LSM10
LSM3
LSM4
LSM5
LSM7
LSM8
LYNX1
LYRM2
LYRM4
LYSET
LYSMD2
LYSMD4
MACIR
MACROH2A1
MAD1L1
MAD2L1BP
MAEA
MAGOH
MAGOHB
MAIP1
MAK16
MAL2
MALSU1
MANBAL
MAP2K5
MAPK3
MAT2B
MCAT
MCEE
MCFD2
MCTS1
MDH1
MDH2
ME2
MEA1
MED19
MED21
MED27
MED29
MED31
MED4
MED6
MED7
MED9
METTL23
METTL9
MFF
MFSD3
MFSD5
MGST3
MICOS10
MICOS13
MICU1
MIF
MINDY3
MKKS
MLF2
MLLT11
MMADHC
MNAT1
MOCS2
MORN2
MPC1
MPC2
MPDU1
MPI
MPND
MPP1
MRFAP1L1
MRM2
MRPL10
MRPL11
MRPL13
MRPL14
MRPL15
MRPL16
MRPL17
MRPL2
MRPL20
MRPL21
MRPL22
MRPL23
MRPL24
MRPL27
MRPL28
MRPL30
MRPL32
MRPL33
MRPL34
MRPL35
MRPL36
MRPL37
MRPL39
MRPL4
MRPL40
MRPL43
MRPL44
MRPL45
MRPL46
MRPL47
MRPL49
MRPL50
MRPL51
MRPL52
MRPL54
MRPL55
MRPL57
MRPL58
MRPS10
MRPS11
MRPS12
MRPS14
MRPS15
MRPS16
MRPS17
MRPS18A
MRPS18B
MRPS18C
MRPS2
MRPS21
MRPS22
MRPS23
MRPS24
MRPS25
MRPS26
MRPS27
MRPS28
MRPS30
MRPS33
MRPS34
MRPS35
MRPS36
MRPS7
MRPS9
MRTO4
MSMO1
MSRA
MSRB2
MTARC2
MTCH1
MTCH2
MTERF2
MTERF4
MTFR1L
MTLN
MTRES1
MTX1
MTX2
MYG1
MYL12B
MYO5C
MZT2A
NAA20
NAA38
NACA
NANS
NAPA
NAXD
NAXE
NBDY
NCBP2
NCBP2AS2
NDEL1
NDFIP2
NDUFA1
NDUFA10
NDUFA11
NDUFA12
NDUFA13
NDUFA2
NDUFA3
NDUFA4
NDUFA5
NDUFA6
NDUFA7
NDUFA8
NDUFA9
NDUFAF1
NDUFAF2
NDUFAF3
NDUFAF4
NDUFAF5
NDUFAF8
NDUFB10
NDUFB11
NDUFB2
NDUFB3
NDUFB4
NDUFB5
NDUFB6
NDUFB7
NDUFB9
NDUFC1
NDUFC2
NDUFS2
NDUFS3
NDUFS4
NDUFS5
NDUFS6
NDUFS7
NDUFS8
NDUFV1
NDUFV2
NECAB2
NEDD8
NEFH
NEFL
NELL1
NFU1
NFYC
NGEF
NGRN
NHP2
NICN1
NIFK
NINJ1
NIPA2
NIPSNAP1
NIT2
NKIRAS1
NME1
NME2
NME3
NOL7
NOSIP
NPDC1
NPRL2
NPTN
NPY
NRBP1
NRDE2
NRGN
NSDHL
NSG1
NSG2
NSMCE4A
NSUN2
NT5C3A
NTAN1
NTAQ1
NTPCR
NUCB2
NUDC
NUDT1
NUDT16L1
NUDT19
NUDT2
NUDT9
NUP37
NUP85
OARD1
OCIAD1
OGG1
OLA1
ORC6
OSBPL9
OSGEP
OST4
OSTC
OSTF1
OSTM1
OTUB1
OXA1L
OXCT1
OXLD1
PAIP2
PAK1IP1
PALS2
PAM16
PARK7
PARL
PARN
PARP6
PBDC1
PCMT1
PCNP
PCP4L1
PDAP1
PDCD10
PDCD2
PDCD5
PDCD6
PDE1B
PDE6D
PDF
PDHA1
PDHB
PDXDC1
PDXP
PDZD11
PEF1
PEPD
PET100
PEX14
PEX16
PEX19
PEX2
PFDN1
PFDN2
PFDN4
PFDN5
PFDN6
PFN2
PGAP4
PGK1
PHAX
PHB2
PHF23
PHGDH
PHKG2
PHOSPHO2
PHPT1
PHYH
PI4K2A
PIERCE2
PIGC
PIGP
PIGX
PIGY
PIH1D1
PIN1
PIN4
PINK1
PIP4P1
PITPNA
PKIG
PKM
PLD3
PLEKHJ1
PLGRKT
PLRG1
PMM1
PMPCA
PMPCB
PMVK
PNMT
PNO1
POLB
POLE4
POLR1D
POLR2C
POLR2E
POLR2I
POLR3H
POLR3K
POMP
POP4
POP5
POP7
PPA1
PPA2
PPCS
PPIE
PPIH
PPIL1
PPIL3
PPME1
PPP1CA
PPP1R11
PPP1R1A
PPP1R1B
PPP2CA
PPP2R1A
PPP2R2A
PPP2R2D
PPP2R3C
PPP2R5D
PPP3CA
PPP3R1
PQBP1
PRCC
PRDX2
PRDX3
PRDX5
PRDX6
PRELID1
PRELID3B
PRIM1
PRKAG1
PRMT1
PRMT5
PRMT7
PRODH
PRPS1
PSMA1
PSMA2
PSMA3
PSMA4
PSMA5
PSMA6
PSMA7
PSMB1
PSMB10
PSMB2
PSMB3
PSMB4
PSMB5
PSMB6
PSMB7
PSMC1
PSMC2
PSMC3
PSMC4
PSMC5
PSMC6
PSMD10
PSMD12
PSMD13
PSMD14
PSMD2
PSMD4
PSMD6
PSMD7
PSMD8
PSMF1
PSMG1
PSMG2
PSMG3
PSTK
PTCD2
PTDSS1
PTGES2
PTGES3L
PTPMT1
PTPN5
PTRH2
PTRHD1
PTS
PUF60
PWP1
PWWP2B
RAB1A
RAB2A
RAB3B
RAB4A
RAB5IF
RAB7A
RABAC1
RABEPK
RABIF
RABL3
RAD23B
RAMAC
RAN
RANBP1
RANGRF
RAP1GDS1
RARS1
RBBP4
RBBP7
RBIS
RBM18
RBM39
RBX1
RCAN1
RCHY1
RCN1
RDH14
REEP5
RER1
RERG
RETREG2
REX1BD
RFC2
RGS10
RGS13
RGS4
RGS7
RHBDL1
RHEB
RHNO1
RIT2
RMND5B
RNASE4
RNASEK
RNF113A
RNF115
RNF166
RNF26
RNF5
RNF7
RNF8
RNGTT
ROMO1
RPA2
RPF1
RPL10A
RPL11
RPL13
RPL13A
RPL15
RPL18A
RPL19
RPL22
RPL23
RPL27A
RPL28
RPL3
RPL35
RPL4
RPL6
RPL7
RPL7A
RPL7L1
RPLP2
RPN1
RPP21
RPP30
RPS11
RPS13
RPS14
RPS16
RPS2
RPS21
RPS28
RPS29
RPS3A
RPS4X
RPS7
RPUSD4
RRAGA
RSL1D1
RSL24D1
RSRC2
RTCA
RTF2
RTL8C
RTN2
RTN4
RTRAF
RUNDC3A
RUVBL1
RWDD2B
RXRG
RXYLT1
S100A10
SAE1
SAP18
SAR1A
SARAF
SARNP
SARS1
SAYSD1
SCCPDH
SCG5
SCO2
SCP2
SDF2
SDHAF2
SDHAF3
SDHAF4
SDHB
SDHC
SDHD
SEC11C
SEC13
SEC22A
SEC22B
SEC61B
SEC62
SELENOH
SELENOM
SEM1
SEPHS2
SERF1A
SERP2
SF3A3
SF3B5
SF3B6
SFXN1
SGPP2
SH3BGRL3
SHF
SIVA1
SKIC8
SKP1
SLC25A11
SLC25A14
SLC25A15
SLC25A17
SLC25A3
SLC25A33
SLC25A4
SLC25A5
SLC30A9
SLC35B1
SLIRP
SLU7
SMAP1
SMARCD3
SMIM11
SMIM12
SMIM14
SMIM15
SMIM19
SMIM20
SMIM26
SMIM30
SMIM7
SMIM8
SNAP47
SNAPC5
SNCB
SNF8
SNN
SNRNP25
SNRNP40
SNRPA1
SNRPB2
SNRPD1
SNRPD2
SNRPD3
SNRPE
SNRPF
SNU13
SNX17
SOCS2
SOD1
SPAG7
SPATA7
SPCS1
SPCS3
SPG21
SPOCK3
SPRYD7
SREK1IP1
SRI
SRM
SRP14
SRP19
SRP9
SRSF3
SS18L2
SSR2
SSR4
SST
SSU72
STARD3NL
STK32C
STMN3
STMP1
STOML2
STRAP
STUB1
STX18
STX6
STX8
SUB1
SUCLA2
SUCLG1
SUDS3
SULT4A1
SUMF2
SUMO1
SUMO3
SUPT4H1
SURF1
SURF2
SVIP
SWI5
SYP
SYT3
TAC1
TAF11
TAF9
TAGLN3
TAMM41
TASP1
TBC1D22A
TBC1D7
TBCA
TBCC
TCEAL3
TCEAL8
TCF25
TCTA
TFAM
TFG
TFPT
TGOLN2
THAP1
THAP11
THEM6
THOC7
THOP1
THUMPD1
THY1
THYN1
TIMM10
TIMM17A
TIMM21
TIMM23
TIMM50
TIMM8A
TIMM8B
TIMM9
TLE5
TM2D1
TM2D2
TM2D3
TMA7
TMCO1
TMED2
TMED3
TMEM120A
TMEM126A
TMEM128
TMEM134
TMEM141
TMEM147
TMEM14A
TMEM14C
TMEM158
TMEM160
TMEM161B
TMEM183A
TMEM192
TMEM205
TMEM208
TMEM219
TMEM223
TMEM242
TMEM256
TMEM38A
TMEM50A
TMEM50B
TMEM60
TMEM70
TMEM9
TMEM97
TMEM9B
TMUB2
TMX2
TOMM22
TOMM34
TOMM40L
TOMM6
TOMM7
TOR1A
TPD52
TPD52L1
TPGS1
TPGS2
TPI1
TPM1
TPRG1L
TRAP1
TRAPPC1
TRAPPC2B
TRAPPC2L
TRAPPC3
TRAPPC5
TRAPPC6A
TRAPPC6B
TRIAP1
TRMT112
TRMT12
TRNAU1AP
TRNP1
TRNT1
TRPC3
TRPT1
TRPV6
TSEN2
TSG101
TSN
TSNAX
TSPAN3
TSPAN7
TSR1
TSR2
TSR3
TTC1
TTC33
TUBA1B
TUBA4A
TUBB
TUFM
TUSC2
TXN
TXN2
TXNDC15
TXNDC17
TXNDC9
TXNL4A
U2AF1L4
UBA5
UBAC1
UBAC2
UBE2A
UBE2B
UBE2E1
UBE2E2
UBE2E3
UBE2J1
UBE2K
UBE2M
UBE2N
UBE2W
UBL4A
UBL5
UBL7
UBR7
UBXN6
UBXN8
UCHL1
UCHL3
UCHL5
UFC1
UFSP2
UNC50
UQCC1
UQCC2
UQCC3
UQCC4
UQCR10
UQCR11
UQCRB
UQCRC1
UQCRC2
UQCRFS1
UQCRH
UQCRQ
UROD
USE1
UTP23
UTP3
VBP1
VCPKMT
VDAC1
VDAC2
VDAC3
VMP1
VPS25
VPS28
VPS29
VPS41
VPS45
VRK1
VRK3
VTA1
VTI1B
WASHC3
WDR12
WDR45
WDR54
WDR83
WDR83OS
WSB2
XPA
XPNPEP1
XRCC4
XRCC5
YAF2
YARS1
YEATS4
YIPF5
YPEL5
YTHDF2
YWHAB
YWHAZ
ZBTB8A
ZBTB8OS
ZC3HC1
ZCCHC17
ZCCHC7
ZCRB1
ZDHHC3
ZDHHC4
ZFAND2B
ZFYVE21
ZMAT2
ZMAT4
ZNF195
ZNF277
ZNF32
ZNF330
ZNF428
ZNF639
ZNF706
ZNHIT1
ZNHIT3
ZNRD2
